# Global disparities in SARS-CoV-2 genomic surveillance

**DOI:** 10.1101/2021.08.21.21262393

**Authors:** Anderson F. Brito, Elizaveta Semenova, Gytis Dudas, Gabriel W. Hassler, Chaney C. Kalinich, Moritz U.G. Kraemer, Joses Ho, Houriiyah Tegally, George Githinji, Charles N. Agoti, Lucy E. Matkin, Charles Whittaker, Danish Covid-19 Genome Consortium, COVID-19 Impact Project, Network for Genomic Surveillance in South Africa (NGS-SA), GISAID core curation team, Benjamin P Howden, Vitali Sintchenko, Neta S. Zuckerman, Orna Mor, Heather M Blankenship, Tulio de Oliveira, Raymond T. P. Lin, Marilda Mendonça Siqueira, Paola Cristina Resende, Ana Tereza R. Vasconcelos, Fernando R. Spilki, Renato Santana Aguiar, Ivailo Alexiev, Ivan N. Ivanov, Ivva Philipova, Christine V. F. Carrington, Nikita S. D. Sahadeo, Céline Gurry, Sebastian Maurer-Stroh, Dhamari Naidoo, Karin J von Eije, Mark D. Perkins, Maria van Kerkhove, Sarah C. Hill, Ester C. Sabino, Oliver G. Pybus, Christopher Dye, Samir Bhatt, Seth Flaxman, Marc A. Suchard, Nathan D. Grubaugh, Guy Baele, Nuno R. Faria

## Abstract

Genomic sequencing provides critical information to track the evolution and spread of SARS-CoV-2, optimize molecular tests, treatments and vaccines, and guide public health responses. To investigate the spatiotemporal heterogeneity in the global SARS-CoV-2 genomic surveillance, we estimated the impact of sequencing intensity and turnaround times (TAT) on variant detection in 167 countries. Most countries submit genomes >21 days after sample collection, and 77% of low and middle income countries sequenced <0.5% of their cases. We found that sequencing at least 0.5% of the cases, with a TAT <21 days, could be a benchmark for SARS-CoV-2 genomic surveillance efforts. Socioeconomic inequalities substantially impact our ability to quickly detect SARS-CoV-2 variants, and undermine the global pandemic preparedness.

**One-Sentence Summary:** Socioeconomic inequalities impacted the SARS-CoV-2 genomic surveillance, and undermined the global pandemic preparedness.
