## Supplementary material for "Global disparities in SARS-CoV-2 genomic surveillance": Table S2

### Sheet: Table S2
Table S2. List of countries that mostly relied on other countries to get their COVID-19 cases sequenced.
Country	Sequences submitted by another country	Total sequences	Percent of sequences submitted by another country
Aruba	969	969	100
Guinea-Bissau	48	48	100
Saint Kitts and Nevis	3	3	100
Saint Barthelemy	2	2	100
Antigua and Barbuda	1	1	100
U.S. Virgin Islands	26	26	100
Somalia	26	26	100
Martinique	26	26	100
The Bahamas	28	28	100
Honduras	29	29	100
Bermuda	30	30	100
Albania	30	30	100
Kosovo	30	30	100
Montenegro	31	31	100
Haiti	31	31	100
Saint Vincent and the Grenadines	1	1	100
Cuba	2	2	100
Cayman Islands	3	3	100
Gibraltar	762	762	100
Timor-Leste	19	19	100
Saint Lucia	10	10	100
Comoros	6	6	100
Niger	6	6	100
Monaco	6	6	100
Grenada	5	5	100
Barbados	5	5	100
Crimea	9	9	100
Saint Martin	10	10	100
Algeria	18	18	100
Guyana	10	10	100
British Virgin Islands	5	5	100
French Polynesia	11	11	100
Sint Eustatius	4	4	100
Benin	12	12	100
Afghanistan	16	16	100
Central African Republic	42	42	100
Liechtenstein	31	31	100
Dominican Republic	48	48	100
Trinidad and Tobago	63	63	100
Mayotte	732	732	100
Papua New Guinea	467	467	100
Curacao	391	391	100
Canary Islands	358	358	100
Equatorial Guinea	191	191	100
Sint Maarten	180	180	100
Bonaire	150	150	100
Suriname	143	143	100
Andorra	1	1	100
Togo	129	129	100
Cote d‚ÄôIvoire	145	145	100
Guam	61	61	100
Northern Mariana Islands	62	62	100
Belize	52	52	100
Cameroon	198	199	99.4975
Guatemala	40	41	97.561
Republic of the Congo	125	129	96.8992
Iraq	84	88	95.4545
Jordan	579	630	91.9048
Mali	21	24	87.5
Rwanda	238	286	83.2168
Belarus	35	44	79.5455
Ethiopia	15	19	78.9474
Guadeloupe	85	111	76.5766
Ukraine	131	172	76.1628
Bolivia	38	50	76
Moldova	9	12	75
French Guiana	262	353	74.221
Brunei	7	10	70
Puerto Rico	753	1136	66.2852
Jamaica	8	13	61.5385
Reunion	619	1057	58.562
Armenia	48	84	57.1429
Pakistan	90	260	34.6154
Nepal	15	48	31.25
Senegal	123	412	29.8544
Bosnia and Herzegovina	27	101	26.7327
Sierra Leone	4	15	26.6667
Uruguay	44	193	22.7979
Cyprus	34	167	20.3593
Guinea	8	40	20
Paraguay	15	95	15.7895
Chile	326	2191	14.8791
Tunisia	16	110	14.5455
Bahrain	27	202	13.3663
Nigeria	85	786	10.8142
Lebanon	6	66	9.09091
Azerbaijan	1	13	7.69231
Iran	7	93	7.52688
Mexico	683	9214	7.41263
Slovakia	150	2445	6.13497
Gabon	4	66	6.06061
Croatia	101	1743	5.79461
China	56	1075	5.2093
Romania	39	885	4.40678
Ecuador	23	544	4.22794
Czech Republic	134	3387	3.9563
North Macedonia	12	522	2.29885
Peru	21	1209	1.73697
Ghana	8	469	1.70576
Democratic Republic of the Congo	7	416	1.68269
Georgia	1	70	1.42857
Estonia	20	1802	1.10988
Sri Lanka	3	383	0.78329
Mozambique	1	153	0.653595
Colombia	8	1299	0.615858
Burkina Faso	1	196	0.510204
Cambodia	1	279	0.358423
Egypt	3	875	0.342857
Philippines	11	4291	0.256351
South Africa	13	6310	0.206022
Poland	22	12978	0.169518
Russia	5	3787	0.132031
South Korea	5	4472	0.111807
Italy	33	31205	0.105752
Latvia	3	3329	0.0901172
Norway	7	9921	0.0705574
Israel	8	11662	0.0685989
Germany	74	120787	0.0612649
Brazil	7	12806	0.0546619
United Arab Emirates	1	1844	0.0542299
Belgium	12	22713	0.0528332
France	19	38206	0.0497304
Lithuania	3	10071	0.0297885
Spain	6	29680	0.0202156
Luxembourg	1	7771	0.0128684
Netherlands	3	34444	0.00870979
Ireland	1	13790	0.00725163
Japan	1	47428	0.00210846
United Kingdom	4	427137	0.000936468
USA	1	515144	0.00019412
